# The impact of live dietary microbes on health: a scoping review

**DOI:** 10.1101/2023.08.16.23294168

**Authors:** Ajay Iyer, Arghya Mukherjee, Beatriz Gómez-Sala, Eibhlís M. O’Connor, John G. Kenny, Paul D. Cotter

**Author notes:** Shared first author (Ajay Iyer, Arghya Mukherjee).

## Abstract

**Background:** A systematic approach to collect, peruse and summarise the available information relating to the potential benefits of consuming dietary microbes was pursued in this scoping review. This review focused on the research endpoints, experimental designs, and microbial exposure in experimental as well as observational research work.

**Approach:** Using a structured-set of keywords, scientific databases were systematically searched to retrieve publications reporting outcomes pertaining to the use of dietary-microbes in healthy, non-patient populations. Searches were further tailored to focus on eight different health categories, namely, “antibiotic associated diarrhoea” (AAD), “gastrointestinal health” (GIH), “immunological health” (ImH), “cardiovascular health and metabolic syndrome” (CvHMS), “cancer prevention” (CanPr), “respiratory health” (ReH), “weight management” (WtMgt), and “urogenital health” (UrGH). Quality of evidence available in each publication was assessed using the Jadad scoring system.

**Result:** The search yielded 228 relevant publications describing 282 experimental cases comprising 62 research endpoints overall. A microbial dose of *≥*2 × 10^9^ CFU·day^−1^ was associated with non-negative reported outcomes. Older population groups with a median age of 39 years were associated with positive outcomes.

**Conclusion:** More high-quality research is required investigating the role of dietary microbes in maintaining general health, particularly in the health categories of urogenital health, weight management and cancer prevention.
