## Supplementary_Table2 for "The impact of live dietary microbes on health: a scoping review"

Strain_literature	Strains_corrected	Reference
Bacillus clausii (SNZ 1971)	Alkalihalobacillus clausii	10.1099/ijsem.0.003775
Bacillus coagulans (SNZ 1969)	Weizmannia coagulans	10.1099/ijsem.0.004475
Bacillus coagulans GBI-30, 6068	Weizmannia coagulans	10.1099/ijsem.0.004475
Bacillus coagulans GBI-30, 6068	Weizmannia coagulans	10.1099/ijsem.0.004475
Bacillus coagulans GBI-30, 6086	Weizmannia coagulans	10.1099/ijsem.0.004475
Bacillus coagulans LBSC	Weizmannia coagulans	10.1099/ijsem.0.004475
Bacillus coagulans MY01	Weizmannia coagulans	10.1099/ijsem.0.004475
Bacillus licheniformis 31	Bacillus licheniformis
Bacillus mesentericus	Bacillus mesentericus
Bacillus subtilis (mostly)	Bacillus subtilis
Bacillus subtilis (SNZ 1972)	Bacillus subtilis
Bacillus subtilis 3	Bacillus subtilis
Bacillus subtilis 3	Bacillus subtilis
Bacillus subtilis BS50	Bacillus subtilis
Bacillus subtilis C3102	Bacillus subtilis
Bacillus subtilis CU1	Bacillus subtilis
Bacillus subtilis DE111	Bacillus subtilis
Bacillus subtilis MY02	Bacillus subtilis
Bacillus subtilis R0179	Bacillus subtilis
Bacillus subtilis R0179	Bacillus subtilis
Bacillus subtilis R0179	Bacillus subtilis
Bacteriodes xylanisolvens strain (DSM 23964)	Bacteriodes xylanisolvens
Bacteriodes xylanisolvens strain (DSM 23964)	Bacteriodes xylanisolvens
Bacteriodes xylanisolvens strain (DSM 23964)	Bacteriodes xylanisolvens
Bacteriodes xylanisolvens strain (DSM 23964)	Bacteriodes xylanisolvens
Bifidobacterium animalis	Bifidobacterium animalis
Bifidobacterium animalis	Bifidobacterium animalis
Bifidobacterium animalis	Bifidobacterium animalis
Bifidobacterium animalis	Bifidobacterium animalis
Bifidobacterium animalis	Bifidobacterium animalis
Bifidobacterium animalis	Bifidobacterium animalis
Bifidobacterium animalis	Bifidobacterium animalis
Bifidobacterium animalis	Bifidobacterium animalis
Bifidobacterium animalis	Bifidobacterium animalis
Bifidobacterium animalis	Bifidobacterium animalis
Bifidobacterium animalis	Bifidobacterium animalis
Bifidobacterium animalis	Bifidobacterium animalis
Bifidobacterium animalis lactis BB-12	Bifidobacterium animalis
Biﬁdobacterium animalis ssp. lactis (BB-12)	Bifidobacterium animalis
Biﬁdobacterium animalis ssp. lactis (BB-12)	Bifidobacterium animalis
Biﬁdobacterium animalis ssp. lactis (BB-12)	Bifidobacterium animalis
Biﬁdobacterium animalis ssp. lactis (BB-12)	Bifidobacterium animalis
Bifidobacterium animalis ssp. lactis ATCC SD5220	Bifidobacterium animalis
Bifidobacterium animalis ssp. lactis BB-12	Bifidobacterium animalis
Bifidobacterium animalis ssp. Lactis GCL2505	Bifidobacterium animalis
Bifidobacterium animalis subsp lactis BB-12	Bifidobacterium animalis
Biﬁdobacterium animalis subsp. Lactis	Bifidobacterium animalis
Biﬁdobacterium animalis subsp. Lactis	Bifidobacterium animalis
Biﬁdobacterium animalis subsp. Lactis	Bifidobacterium animalis
Bifidobacterium animalis subsp. lactis BB-12	Bifidobacterium animalis
Bifidobacterium animalis subsp. Lactis BI-04	Bifidobacterium animalis
Biﬁdobacterium animalis subsp. lactis Bi-07	Bifidobacterium animalis
Bifidobacterium animalis subsp. Lactis BI-07	Bifidobacterium animalis
Bifidobacterium animalis subsp. lactis Bl-04	Bifidobacterium animalis
Bifidobacterium animalis subsp. lactis Bl-04	Bifidobacterium animalis
Biﬁdobacterium animalis subsp. lactis BLC1	Bifidobacterium animalis
Bifidobacterium animalis subsp. lactis CUL34 (NCIMB 30172)	Bifidobacterium animalis
Bifidobacterium animalis subsp. lactis UABla-12	Bifidobacterium animalis
Bifidobacterium animalis subsp. lactis UABla-12	Bifidobacterium animalis
Bifidobacterium animalis subsp. lactis, BB-12	Bifidobacterium animalis
Bifidobacterium Bb-12	Bifidobacterium animalis	10.1099/ijs.0.03011-0
Bifidobacterium bifidum	Bifidobacterium bifidum
Bifidobacterium bifidum	Bifidobacterium bifidum
Bifidobacterium bifidum	Bifidobacterium bifidum
Bifidobacterium bifidum	Bifidobacterium bifidum
Biﬁdobacterium biﬁdum	Bifidobacterium bifidum
Bifidobacterium bifidum (Bb-06)	Bifidobacterium bifidum
Bifidobacterium bifidum (Bb-06)	Bifidobacterium bifidum
Bifidobacterium bifidum Bb-02	Bifidobacterium bifidum
Biﬁdobacterium biﬁdum BCMC 02290	Bifidobacterium bifidum
Bifidobacterium bifidum CUL20 (NCIMB 30153)	Bifidobacterium bifidum
Bifidobacterium bifidum G9-1	Bifidobacterium bifidum
Bifidobacterium bifidum R0071	Bifidobacterium bifidum
Bifidobacterium bifidum R0071	Bifidobacterium bifidum
Bifidobacterium bifidum W23	Bifidobacterium bifidum
Bifidobacterium breve	Bifidobacterium breve
Bifidobacterium breve	Bifidobacterium breve
Bifidobacterium breve	Bifidobacterium breve
Bifidobacterium breve	Bifidobacterium breve
Bifidobacterium breve	Bifidobacterium breve
Bifidobacterium breve	Bifidobacterium breve
Bifidobacterium breve	Bifidobacterium breve
Bifidobacterium breve	Bifidobacterium breve
Bifidobacterium breve	Bifidobacterium breve
Bifidobacterium breve	Bifidobacterium breve
Biﬁdobacterium breve B-3	Bifidobacterium breve
Bifidobacterium breve Bif195	Bifidobacterium breve
Bifidobacterium breve M-16V	Bifidobacterium breve
Bifidobacterium infantis	Bifidobacterium longum	10.1099/00207713-52-6-1945
Bifidobacterium infantis	Bifidobacterium longum	10.1099/00207713-52-6-1945
Bifidobacterium infantis	Bifidobacterium longum	10.1099/00207713-52-6-1945
Bifidobacterium infantis	Bifidobacterium longum	10.1099/00207713-52-6-1945
Bifidobacterium infantis	Bifidobacterium longum	10.1099/00207713-52-6-1945
Bifidobacterium infantis	Bifidobacterium longum	10.1099/00207713-52-6-1945
Bifidobacterium infantis	Bifidobacterium longum	10.1099/00207713-52-6-1945
Bifidobacterium infantis	Bifidobacterium longum	10.1099/00207713-52-6-1945
Bifidobacterium infantis 35624	Bifidobacterium longum	10.1099/00207713-52-6-1945
Biﬁdobacterium infantis BCMC 02129	Bifidobacterium longum	10.1099/00207713-52-6-1945
Bifidobacterium infantis R0033	Bifidobacterium longum	10.1099/00207713-52-6-1945
Bifidobacterium infantis R0033	Bifidobacterium longum	10.1099/00207713-52-6-1945
Bifidobacterium lactis	Bifidobacterium animalis	10.1099/ijs.0.03011-0
Bifidobacterium lactis	Bifidobacterium animalis	10.1099/ijs.0.03011-0
Bifidobacterium lactis	Bifidobacterium animalis	10.1099/ijs.0.03011-0
Bifidobacterium lactis (Bi-07)	Bifidobacterium animalis	10.1099/ijs.0.03011-0
Bifidobacterium lactis (BL 04)	Bifidobacterium animalis	10.1099/ijs.0.03011-0
Bifidobacterium lactis (BL 04)	Bifidobacterium animalis	10.1099/ijs.0.03011-0
Bifidobacterium lactis (HN019)	Bifidobacterium animalis	10.1099/ijs.0.03011-0
Bifidobacterium lactis BB-12	Bifidobacterium animalis	10.1099/ijs.0.03011-0
Bifidobacterium lactis Bb12	Bifidobacterium animalis	10.1099/ijs.0.03011-0
Bifidobacterium lactis BI-04	Bifidobacterium animalis	10.1099/ijs.0.03011-0
Bifidobacterium lactis Bi-07	Bifidobacterium animalis	10.1099/ijs.0.03011-0
Bifidobacterium lactis Bi-07	Bifidobacterium animalis	10.1099/ijs.0.03011-0
Bifidobacterium lactis Bi-07	Bifidobacterium animalis	10.1099/ijs.0.03011-0
Bifidobacterium lactis Bi-07, ATCC SC5220	Bifidobacterium animalis	10.1099/ijs.0.03011-0
Bifidobacterium lactis Bl-04, ATCC SD5219	Bifidobacterium animalis	10.1099/ijs.0.03011-0
Bifidobacterium lactis BS01	Bifidobacterium animalis	10.1099/ijs.0.03011-0
Bifidobacterium lactis CCT 7858	Bifidobacterium animalis	10.1099/ijs.0.03011-0
Biﬁdobacterium lactis CNCM I-2494	Bifidobacterium animalis	10.1099/ijs.0.03011-0
Bifidobacterium lactis DN-173010	Bifidobacterium animalis	10.1099/ijs.0.03011-0
Bifidobacterium lactis HN019	Bifidobacterium animalis	10.1099/ijs.0.03011-0
Bifidobacterium lactis HN019	Bifidobacterium animalis	10.1099/ijs.0.03011-0
Bifidobacterium lactis HN019	Bifidobacterium animalis	10.1099/ijs.0.03011-0
Bifidobacterium lactis HN019	Bifidobacterium animalis	10.1099/ijs.0.03011-0
Bifidobacterium lactis HN019	Bifidobacterium animalis	10.1099/ijs.0.03011-0
Bifidobacterium lactis HN019	Bifidobacterium animalis	10.1099/ijs.0.03011-0
Bifidobacterium longum	Bifidobacterium longum
Bifidobacterium Longum	Bifidobacterium longum
Bifidobacterium Longum	Bifidobacterium longum
Bifidobacterium Longum	Bifidobacterium longum
Bifidobacterium Longum	Bifidobacterium longum
Bifidobacterium Longum	Bifidobacterium longum
Bifidobacterium longum 2C	Bifidobacterium longum
Bifidobacterium longum 2C	Bifidobacterium longum
Bifidobacterium longum 46	Bifidobacterium longum
Bifidobacterium longum 46	Bifidobacterium longum
Bifidobacterium longum Bar33	Bifidobacterium longum
Biﬁdobacterium longum BCMC 02120	Bifidobacterium longum
Bifidobacterium longum BL-05	Bifidobacterium longum
Bifidobacterium longum MM2	Bifidobacterium longum
Bifidobacterium longum PL03	Bifidobacterium longum
Bifidobacterium longum Rosell-175	Bifidobacterium longum
Bifidobacterium longum ssp. longum Rosell- 175	Bifidobacterium longum
Bifidobacterium longum subsp. longum UABl-14	Bifidobacterium longum
Bifidobacterium longum subsp. longum UABl-14	Bifidobacterium longum
Bifidobacterium longum W51	Bifidobacterium longum	10.1099/00207713-52-6-1945
Bifidobacterium longuum	Bifidobacterium longum
Bifidobacterium. Longum	Bifidobacterium longum
Bifidobacterium. Longum	Bifidobacterium longum
Bifidobacterium. Longum	Bifidobacterium longum
Bifidobacterium. Longum	Bifidobacterium longum
Bifidobacterium. Longum	Bifidobacterium longum
Bifidobacterum longum BB536	Bifidobacterium longum
Clostridium butyricum	Clostridium butyricum
Enterococcus faecalis	Enterococcus faecalis
Enterococcus faecalis	Enterococcus faecalis
Enterococcus faecalis	Enterococcus faecalis
Enterococcus faecium	Enterococcus faecium
Enterococcus faecium SF68	Enterococcus faecium
Enterococcus faecium SF68	Enterococcus faecium
Enterococcus faecium SF68	Enterococcus faecium
Enterococcus faecium SF68	Enterococcus faecium
Enterococcus faecium W54	Enterococcus faecium
Lacticaseibacillus paracasei 8700:2	Lacticaseibacillus paracasei
Lacticaseibacillus rhamnosus GG	Lacticaseibacillus rhamnosus
Lactiplantibacillus plantarum CECT30292	Lactiplantibacillus plantarum
Lactiplantibacillus plantarum CECT7484	Lactiplantibacillus plantarum
Lactiplantibacillus plantarum CECT7485	Lactiplantibacillus plantarum
Lactiplantibacillus plantarum HEAL9	Lactiplantibacillus plantarum
Lactobacillus acidophilus	Lactobacillus acidophilus
Lactobacillus acidophilus	Lactobacillus acidophilus
Lactobacillus acidophilus	Lactobacillus acidophilus
Lactobacillus acidophilus	Lactobacillus acidophilus
Lactobacillus acidophilus	Lactobacillus acidophilus
Lactobacillus acidophilus	Lactobacillus acidophilus
Lactobacillus acidophilus	Lactobacillus acidophilus
Lactobacillus acidophilus	Lactobacillus acidophilus
Lactobacillus acidophilus	Lactobacillus acidophilus
Lactobacillus acidophilus	Lactobacillus acidophilus
Lactobacillus acidophilus	Lactobacillus acidophilus
Lactobacillus acidophilus	Lactobacillus acidophilus
Lactobacillus acidophilus	Lactobacillus acidophilus
Lactobacillus acidophilus	Lactobacillus acidophilus
Lactobacillus acidophilus	Lactobacillus acidophilus
Lactobacillus acidophilus	Lactobacillus acidophilus
Lactobacillus acidophilus	Lactobacillus acidophilus
Lactobacillus acidophilus	Lactobacillus acidophilus
Lactobacillus acidophilus	Lactobacillus acidophilus
Lactobacillus acidophilus	Lactobacillus acidophilus
Lactobacillus acidophilus	Lactobacillus acidophilus
Lactobacillus acidophilus	Lactobacillus acidophilus
Lactobacillus acidophilus	Lactobacillus acidophilus
Lactobacillus acidophilus	Lactobacillus acidophilus
Lactobacillus acidophilus	Lactobacillus acidophilus
Lactobacillus acidophilus (La-14)	Lactobacillus acidophilus
Lactobacillus acidophilus (La-14)	Lactobacillus acidophilus
Lactobacillus acidophilus (NCFM)	Lactobacillus acidophilus
Lactobacillus acidophilus ­(NCFM)	Lactobacillus acidophilus
Lactobacillus acidophilus ATCC 700396	Lactobacillus acidophilus
Lactobacillus acidophilus BCMC 12130	Lactobacillus acidophilus
Lactobacillus acidophilus CL1285	Lactobacillus acidophilus
Lactobacillus acidophilus CL1285	Lactobacillus acidophilus
Lactobacillus acidophilus CUL21 (NCIMB 30156)	Lactobacillus acidophilus
Lactobacillus acidophilus CUL60 (NCIMB 30157)	Lactobacillus acidophilus
Lactobacillus acidophilus DDS-1	Lactobacillus acidophilus
Lactobacillus acidophilus DDS-1	Lactobacillus acidophilus
Lactobacillus acidophilus LA-1	Lactobacillus acidophilus
Lactobacillus acidophilus LA-14	Lactobacillus acidophilus
Lactobacillus acidophilus La-5	Lactobacillus acidophilus
Lactobacillus acidophilus LA02	Lactobacillus acidophilus
Lactobacillus acidophilus LA3	Lactobacillus acidophilus
Lactobacillus acidophilus La5	Lactobacillus acidophilus
Lactobacillus acidophilus NCFM	Lactobacillus acidophilus
Lactobacillus acidophilus NCFM	Lactobacillus acidophilus
Lactobacillus acidophilus NCFM	Lactobacillus acidophilus
Lactobacillus acidophilus NCFM	Lactobacillus acidophilus
Lactobacillus acidophilus NCFM	Lactobacillus acidophilus
Lactobacillus acidophilus NCFM, ATCC 700396	Lactobacillus acidophilus
Lactobacillus acidophilus Rosell- 52	Lactobacillus acidophilus
Lactobacillus acidophilus W37	Lactobacillus acidophilus
Lactobacillus acidophilus W55	Lactobacillus acidophilus
Lactobacillus BB	Bifidobacterium bifidum
Lactobacillus brevis KB290	Levilactobacillus brevis	doi:10.1099/ijsem.0.004107
Lactobacillus brevis UALbr-02	Levilactobacillus brevis	doi:10.1099/ijsem.0.004107
Lactobacillus brevis UALbr-02	Levilactobacillus brevis	doi:10.1099/ijsem.0.004107
Lactobacillus buchneri S-15	Lentilactobacillus buchneri	10.1099/ijsem.0.004107
Lactobacillus buchneri S-15	Lentilactobacillus buchneri	10.1099/ijsem.0.004107
Lactobacillus bulgaricus	Lactobacillus delbrueckii	10.1128/mSystems.00264-19
Lactobacillus bulgaricus	Lactobacillus delbrueckii	10.1128/mSystems.00264-19
Lactobacillus bulgaricus	Lactobacillus delbrueckii	10.1128/mSystems.00264-19
Lactobacillus bulgaricus	Lactobacillus delbrueckii	10.1128/mSystems.00264-19
Lactobacillus bulgaricus	Lactobacillus delbrueckii	10.1128/mSystems.00264-19
Lactobacillus bulgaricus	Lactobacillus delbrueckii	10.1128/mSystems.00264-19
Lactobacillus bulgaricus	Lactobacillus delbrueckii	10.1128/mSystems.00264-19
Lactobacillus bulgaricus	Lactobacillus delbrueckii	10.1128/mSystems.00264-19
Lactobacillus bulgaricus	Lactobacillus delbrueckii	10.1128/mSystems.00264-19
Lactobacillus bulgaricus CNCM I-2787	Lactobacillus delbrueckii	10.1128/mSystems.00264-19
Lactobacillus bulgaricus CNCM I-2787	Lactobacillus delbrueckii	10.1128/mSystems.00264-19
Lactobacillus bulgaricus CNCM I-2787	Lactobacillus delbrueckii	10.1128/mSystems.00264-19
Lactobacillus casei	Lacticaseibacillus casei	10.3389/fmicb.2018.02107
Lactobacillus casei	Lacticaseibacillus casei	10.3389/fmicb.2018.02107
Lactobacillus casei	Lacticaseibacillus casei	10.3389/fmicb.2018.02107
Lactobacillus casei	Lacticaseibacillus casei	10.3389/fmicb.2018.02107
Lactobacillus casei	Lacticaseibacillus casei	10.3389/fmicb.2018.02107
Lactobacillus casei	Lacticaseibacillus casei	10.3389/fmicb.2018.02107
Lactobacillus casei	Lacticaseibacillus casei	10.3389/fmicb.2018.02107
Lactobacillus casei (Lc-11)	Lacticaseibacillus casei	10.3389/fmicb.2018.02107
Lactobacillus casei (Lc-11)	Lacticaseibacillus casei	10.3389/fmicb.2018.02107
Lactobacillus casei (Lc-11)	Lacticaseibacillus casei	10.3389/fmicb.2018.02107
Lactobacillus casei BGP93	Lacticaseibacillus casei	10.3389/fmicb.2018.02107
Lactobacillus casei DN- 114001	Lacticaseibacillus casei	10.3389/fmicb.2018.02107
Lactobacillus casei DN-114	Lacticaseibacillus casei	10.3389/fmicb.2018.02107
Lactobacillus casei DN-114 001	Lacticaseibacillus casei	10.3389/fmicb.2018.02107
Lactobacillus casei DN-114 001	Lacticaseibacillus casei	10.3389/fmicb.2018.02107
Lactobacillus casei DN-114 001	Lacticaseibacillus casei	10.3389/fmicb.2018.02107
Lactobacillus casei DN-114 001	Lacticaseibacillus casei	10.3389/fmicb.2018.02107
Lactobacillus casei DN-114 001	Lacticaseibacillus casei	10.3389/fmicb.2018.02107
Lactobacillus casei DN-114 001	Lacticaseibacillus casei	10.3389/fmicb.2018.02107
Lactobacillus casei DN-114 001	Lacticaseibacillus casei	10.3389/fmicb.2018.02107
Lactobacillus casei DN-114001	Lacticaseibacillus casei	10.3389/fmicb.2018.02107
Lactobacillus casei DNl14001	Lacticaseibacillus casei	10.3389/fmicb.2018.02107
Lactobacillus casei LBC80R0	Lacticaseibacillus casei	10.3389/fmicb.2018.02107
Lactobacillus casei LBC80R0	Lacticaseibacillus casei	10.3389/fmicb.2018.02107
Lactobacillus casei LTL1879	Lacticaseibacillus casei	10.3389/fmicb.2018.02107
Lactobacillus casei rhamnosus LCR35	Lacticaseibacillus rhamnosus	10.1099/ijsem.0.004107
Lactobacillus casei rhamnosus LCR35	Lacticaseibacillus rhamnosus	10.1099/ijsem.0.004107
Lactobacillus casei Shirota	Lacticaseibacillus casei	10.3389/fmicb.2018.02107
Lactobacillus casei Shirota	Lacticaseibacillus casei	10.3389/fmicb.2018.02107
Lactobacillus casei Shirota	Lacticaseibacillus casei	10.3389/fmicb.2018.02107
Lactobacillus casei Shirota	Lacticaseibacillus casei	10.3389/fmicb.2018.02107
Lactobacillus casei Shirota	Lacticaseibacillus casei	10.3389/fmicb.2018.02107
Lactobacillus casei Shirota	Lacticaseibacillus casei	10.3389/fmicb.2018.02107
Lactobacillus casei Shirota	Lacticaseibacillus casei	10.3389/fmicb.2018.02107
Lactobacillus casei Shirota	Lacticaseibacillus casei	10.3389/fmicb.2018.02107
Lactobacillus casei Shirota	Lacticaseibacillus casei	10.3389/fmicb.2018.02107
Lactobacillus casei Shirota	Lacticaseibacillus casei	10.3389/fmicb.2018.02107
Lactobacillus casei Shirota	Lacticaseibacillus casei	10.3389/fmicb.2018.02107
Lactobacillus casei Shirota	Lacticaseibacillus casei	10.3389/fmicb.2018.02107
Lactobacillus casei Shirota	Lacticaseibacillus casei	10.3389/fmicb.2018.02107
Lactobacillus casei Shirota	Lacticaseibacillus casei	10.3389/fmicb.2018.02107
Lactobacillus casei strain Shirota	Lacticaseibacillus casei	10.3389/fmicb.2018.02107
Lactobacillus casei subsp. BCMC 12313	Lacticaseibacillus casei	10.3389/fmicb.2018.02107
Lactobacillus casei W8	Lacticaseibacillus casei	10.3389/fmicb.2018.02107
Lactobacillus crispatus	Lactobacillus crispatus
Lactobacillus crispatus EST-1 (DSM32716)	Lactobacillus crispatus
Lactobacillus crispatus EST-2 (DSM32717)	Lactobacillus crispatus
Lactobacillus crispatus EST-3 (DSM32718)	Lactobacillus crispatus
Lactobacillus crispatus EST-4 (DSM32719)	Lactobacillus crispatus
Lactobacillus crispatus EST-5 (DSM32720)	Lactobacillus crispatus
Lactobacillus crispatus EST-6 (DSM32715)	Lactobacillus crispatus
Lactobacillus crispatus UALcr-35	Lactobacillus crispatus
Lactobacillus crispatus UALcr-35	Lactobacillus crispatus
Lactobacillus curvatus HY7601	Lactobacillus curvatus
Lactobacillus curvatus HY7601	Lactobacillus curvatus
Lactobacillus curvatus HY7601	Lactobacillus curvatus
Lactobacillus curvatus HY7601	Lactobacillus curvatus
Lactobacillus delbrueckii	Lactobacillus delbrueckii
Lactobacillus delbrueckii spp. Bulgaricus	Lactobacillus delbrueckii
Lactobacillus delbrueckii spp. Bulgaricus	Lactobacillus delbrueckii
Lactobacillus delbrueckii ssp. Bulgaricus	Lactobacillus delbrueckii
Lactobacillus delbrueckii ssp. Bulgaricus	Lactobacillus delbrueckii
Lactobacillus delbrueckii ssp. Bulgaricus	Lactobacillus delbrueckii
Lactobacillus delbrueckii ssp. bulgaricus OLL1073R-1	Lactobacillus delbrueckii
Lactobacillus delbrueckii ssp. bulgaricus OLL1073R-1	Lactobacillus delbrueckii
Lactobacillus delbrueckii subsp. Bulgaricus	Lactobacillus delbrueckii
Lactobacillus delbrueckii subsp. Bulgaricus	Lactobacillus delbrueckii
Lactobacillus delbrueckii subsp. Bulgaricus	Lactobacillus delbrueckii
Lactobacillus delbrueckii subsp. Bulgaricus	Lactobacillus delbrueckii
Lactobacillus delbrueckii subsp. Bulgaricus	Lactobacillus delbrueckii
Lactobacillus delbrueckii subsp. Bulgaricus	Lactobacillus delbrueckii
Lactobacillus delbrueckii subsp. Bulgaricus	Lactobacillus delbrueckii
Lactobacillus delbrueckii subsp. Bulgaricus	Lactobacillus delbrueckii
Lactobacillus delbrueckii subsp. Bulgaricus	Lactobacillus delbrueckii
Lactobacillus delbrueckii subsp. Bulgaricus	Lactobacillus delbrueckii
Lactobacillus delbrueckii subsp. bulgaricus	Lactobacillus delbrueckii
Lactobacillus delbrueckii subsp. bulgaricus	Lactobacillus delbrueckii
Lactobacillus delbrueckii subsp. Bulgaricus	Lactobacillus delbrueckii
Lactobacillus delbrueckii subsp. Bulgaricus	Lactobacillus delbrueckii
Lactobacillus delbrueckii subsp. Bulgaricus 8481	Lactobacillus delbrueckii
Lactobacillus fermentum	Limosilactobacillus fermentum	10.1099/ijsem.0.004107
Lactobacillus fermentum	Limosilactobacillus fermentum	10.1099/ijsem.0.004107
Lactobacillus fermentum 57A	Limosilactobacillus fermentum	10.1099/ijsem.0.004107
Lactobacillus fermentum ME-3	Limosilactobacillus fermentum	10.1099/ijsem.0.004107
Lactobacillus fermentum ME-3	Limosilactobacillus fermentum	10.1099/ijsem.0.004107
Lactobacillus fermentum ME-3	Limosilactobacillus fermentum	10.1099/ijsem.0.004107
Lactobacillus fermentum MG901	Limosilactobacillus fermentum	10.1099/ijsem.0.004107
Lactobacillus gasseri	Lactobacillus gasseri
Lactobacillus gasseri	Lactobacillus gasseri
Lactobacillus gasseri 57C	Lactobacillus gasseri
Lactobacillus gasseri BNR17	Lactobacillus gasseri
Lactobacillus gasseri BNR17	Lactobacillus gasseri
Lactobacillus gasseri KS-13	Lactobacillus gasseri
Lactobacillus gasseri SBT2055	Lactobacillus gasseri
Lactobacillus gasseri UALg-05	Lactobacillus gasseri
Lactobacillus gasseri UALg-05	Lactobacillus gasseri
Lactobacillus GG	Lacticaseibacillus rhamnosus	10.1099/ijsem.0.004107
Lactobacillus GG	Lacticaseibacillus rhamnosus	10.1099/ijsem.0.004107
Lactobacillus helveticus	Lactobacillus helveticus
Lactobacillus helveticus Bar13	Lactobacillus helveticus
Lactobacillus helveticus R0052	Lactobacillus helveticus
Lactobacillus helveticus R0052	Lactobacillus helveticus
Lactobacillus helveticus Rosell-52	Lactobacillus helveticus
Lactobacillus jensenii	Lactobacillus jensenii
Lactobacillus johnsonii	Lactobacillus johnsonii
Lactobacillus lactis	Lactobacillus delbrueckii
Lactobacillus lactis BCMC 12451	Lactobacillus delbrueckii
Lactobacillus paracasei	Lacticaseibacillus paracasei	10.1099/ijsem.0.004107
Lactobacillus paracasei	Lacticaseibacillus paracasei	10.1099/ijsem.0.004107
Lactobacillus paracasei	Lacticaseibacillus paracasei	10.1099/ijsem.0.004107
Lactobacillus paracasei	Lacticaseibacillus paracasei	10.1099/ijsem.0.004107
Lactobacillus paracasei	Lacticaseibacillus paracasei	10.1099/ijsem.0.004107
Lactobacillus paracasei	Lacticaseibacillus paracasei	10.1099/ijsem.0.004107
Lactobacillus paracasei	Lacticaseibacillus paracasei	10.1099/ijsem.0.004107
Lactobacillus paracasei	Lacticaseibacillus paracasei	10.1099/ijsem.0.004107
Lactobacillus paracasei	Lacticaseibacillus paracasei	10.1099/ijsem.0.004107
Lactobacillus paracasei	Lacticaseibacillus paracasei	10.1099/ijsem.0.004107
Lactobacillus paracasei	Lacticaseibacillus paracasei	10.1099/ijsem.0.004107
Lactobacillus paracasei 8700:2	Lacticaseibacillus paracasei	10.1099/ijsem.0.004107
Lactobacillus paracasei CNCM I-1518	Lacticaseibacillus paracasei	10.1099/ijsem.0.004107
Lactobacillus paracasei CNCM I-1518	Lacticaseibacillus paracasei	10.1099/ijsem.0.004107
Lactobacillus paracasei CNCM I-1518	Lacticaseibacillus paracasei	10.1099/ijsem.0.004107
Lactobacillus paracasei CNCM I-3689	Lacticaseibacillus paracasei	10.1099/ijsem.0.004107
Lactobacillus paracasei CNCM I-3689	Lacticaseibacillus paracasei	10.1099/ijsem.0.004107
Lactobacillus paracasei CNCM I-3689	Lacticaseibacillus paracasei	10.1099/ijsem.0.004107
Lactobacillus paracasei IMC 502	Lacticaseibacillus paracasei	10.1099/ijsem.0.004107
Lactobacillus paracasei IMPC 2.1	Lacticaseibacillus paracasei	10.1099/ijsem.0.004107
Lactobacillus paracasei LC-37	Lacticaseibacillus paracasei	10.1099/ijsem.0.004107
Lactobacillus paracasei Lpc-37	Lacticaseibacillus paracasei	10.1099/ijsem.0.004107
Lactobacillus paracasei Lpc-37	Lacticaseibacillus paracasei	10.1099/ijsem.0.004107
Lactobacillus paracasei Lpc-37 ATCC SD5275	Lacticaseibacillus paracasei	10.1099/ijsem.0.004107
Lactobacillus paracasei MG4272	Lacticaseibacillus paracasei	10.1099/ijsem.0.004107
Lactobacillus paracasei N1115	Lacticaseibacillus paracasei	10.1099/ijsem.0.004107
Lactobacillus paracasei ssp. paracasei (CRL-431)	Lacticaseibacillus paracasei	10.1099/ijsem.0.004107
Lactobacillus paracasei ssp. paracasei (CRL-431)	Lacticaseibacillus paracasei	10.1099/ijsem.0.004107
Lactobacillus paracasei ssp. paracasei (CRL-431)	Lacticaseibacillus paracasei	10.1099/ijsem.0.004107
Lactobacillus paracasei ssp. paracasei (CRL-431)	Lacticaseibacillus paracasei	10.1099/ijsem.0.004107
Lactobacillus paracasei subsp paracasei	Lacticaseibacillus paracasei	10.1099/ijsem.0.004107
Lactobacillus paracasei subsp paracasei	Lacticaseibacillus paracasei	10.1099/ijsem.0.004107
Lactobacillus paracasei UALpc-04	Lacticaseibacillus paracasei	10.1099/ijsem.0.004107
Lactobacillus paracasei UALpc-04	Lacticaseibacillus paracasei	10.1099/ijsem.0.004107
Lactobacillus paracasei W20	Lacticaseibacillus paracasei	10.1099/ijsem.0.004107
Lactobacillus plantarum	Lactiplantibacillus plantarum	10.1099/ijsem.0.004107
Lactobacillus plantarum	Lactiplantibacillus plantarum	10.1099/ijsem.0.004107
Lactobacillus plantarum	Lactiplantibacillus plantarum	10.1099/ijsem.0.004107
Lactobacillus plantarum	Lactiplantibacillus plantarum	10.1099/ijsem.0.004107
Lactobacillus plantarum	Lactiplantibacillus plantarum	10.1099/ijsem.0.004107
Lactobacillus plantarum	Lactiplantibacillus plantarum	10.1099/ijsem.0.004107
Lactobacillus plantarum	Lactiplantibacillus plantarum	10.1099/ijsem.0.004107
Lactobacillus plantarum	Lactiplantibacillus plantarum	10.1099/ijsem.0.004107
Lactobacillus plantarum	Lactiplantibacillus plantarum	10.1099/ijsem.0.004107
Lactobacillus plantarum	Lactiplantibacillus plantarum	10.1099/ijsem.0.004107
Lactobacillus plantarum	Lactiplantibacillus plantarum	10.1099/ijsem.0.004107
Lactobacillus plantarum	Lactiplantibacillus plantarum	10.1099/ijsem.0.004107
Lactobacillus plantarum	Lactiplantibacillus plantarum	10.1099/ijsem.0.004107
Lactobacillus plantarum	Lactiplantibacillus plantarum	10.1099/ijsem.0.004107
Lactobacillus plantarum 57B	Lactiplantibacillus plantarum	10.1099/ijsem.0.004107
Lactobacillus plantarum CECT 7315 and CECT 7316 (1:1)	Lactiplantibacillus plantarum	10.1099/ijsem.0.004107
Lactobacillus plantarum CECT 7315 and CECT 7316 (1:1)	Lactiplantibacillus plantarum	10.1099/ijsem.0.004107
Lactobacillus plantarum CECT 7315 and CECT 7316 (1:1)	Lactiplantibacillus plantarum	10.1099/ijsem.0.004107
Lactobacillus plantarum CECT 7315 and CECT 7316 (1:1)	Lactiplantibacillus plantarum	10.1099/ijsem.0.004107
Lactobacillus plantarum CECT 7527	Lactiplantibacillus plantarum	10.1099/ijsem.0.004107
Lactobacillus plantarum CECT 7528	Lactiplantibacillus plantarum	10.1099/ijsem.0.004107
Lactobacillus plantarum CECT 7529	Lactiplantibacillus plantarum	10.1099/ijsem.0.004107
Lactobacillus plantarum CUL66 (NCIMB 30280)	Lactiplantibacillus plantarum	10.1099/ijsem.0.004107
Lactobacillus plantarum DSM 9843	Lactiplantibacillus plantarum	10.1099/ijsem.0.004107
Lactobacillus plantarum Heal 9	Lactiplantibacillus plantarum	10.1099/ijsem.0.004107
Lactobacillus plantarum IS 10506	Lactiplantibacillus plantarum	10.1099/ijsem.0.004107
Lactobacillus plantarum K50	Lactiplantibacillus plantarum	10.1099/ijsem.0.004107
Lactobacillus plantarum KY1032	Lactiplantibacillus plantarum	10.1099/ijsem.0.004107
Lactobacillus plantarum KY1032	Lactiplantibacillus plantarum	10.1099/ijsem.0.004107
Lactobacillus plantarum KY1032	Lactiplantibacillus plantarum	10.1099/ijsem.0.004107
Lactobacillus plantarum KY1032	Lactiplantibacillus plantarum	10.1099/ijsem.0.004107
Lactobacillus plantarum LB-4	Lactiplantibacillus plantarum	10.1099/ijsem.0.004107
Lactobacillus plantarum LB-4	Lactiplantibacillus plantarum	10.1099/ijsem.0.004107
Lactobacillus plantarum MG989	Lactiplantibacillus plantarum	10.1099/ijsem.0.004107
Lactobacillus plantarum PL02	Lactiplantibacillus plantarum	10.1099/ijsem.0.004107
Lactobacillus plantarum Q180	Lactiplantibacillus plantarum	10.1099/ijsem.0.004107
Lactobacillus plantarum TENSIA	Lactiplantibacillus plantarum	10.1099/ijsem.0.004107
Lactobacillus plantarum TENSIA	Lactiplantibacillus plantarum	10.1099/ijsem.0.004107
Lactobacillus plantarum UALp-05	Lactiplantibacillus plantarum	10.1099/ijsem.0.004107
Lactobacillus plantarum UALp-05	Lactiplantibacillus plantarum	10.1099/ijsem.0.004107
Lactobacillus plantarum W62	Lactiplantibacillus plantarum	10.1099/ijsem.0.004107
Lactobacillus reuteri	Limosilactobacillus reuteri	10.1099/ijsem.0.004107
Lactobacillus reuteri	Limosilactobacillus reuteri	10.1099/ijsem.0.004107
Lactobacillus reuteri (DSM 17938)	Limosilactobacillus reuteri	10.1099/ijsem.0.004107
Lactobacillus reuteri (DSM 17938)	Limosilactobacillus reuteri	10.1099/ijsem.0.004107
Lactobacillus reuteri ATCC 55730	Limosilactobacillus reuteri	10.1099/ijsem.0.004107
Lactobacillus reuteri ATCC PTA 6475	Limosilactobacillus reuteri	10.1099/ijsem.0.004107
Lactobacillus reuteri DSM 17938	Limosilactobacillus reuteri	10.1099/ijsem.0.004107
Lactobacillus reuteri DSM 17938	Limosilactobacillus reuteri	10.1099/ijsem.0.004107
Lactobacillus reuteri DSM 17938	Limosilactobacillus reuteri	10.1099/ijsem.0.004107
Lactobacillus reuteri NCIMB 30242	Limosilactobacillus reuteri	10.1099/ijsem.0.004107
Lactobacillus reuteri protectic (ATCC55730)	Limosilactobacillus reuteri	10.1099/ijsem.0.004107
Lactobacillus reuteri RC-14	Limosilactobacillus reuteri	10.1099/ijsem.0.004107
Lactobacillus reuteri UALre-16	Limosilactobacillus reuteri	10.1099/ijsem.0.004107
Lactobacillus reuteri UALre-16	Limosilactobacillus reuteri	10.1099/ijsem.0.004107
Lactobacillus rhamnosus	Lacticaseibacillus rhamnosus	10.1099/ijsem.0.004107
Lactobacillus rhamnosus	Lacticaseibacillus rhamnosus	10.1099/ijsem.0.004107
Lactobacillus rhamnosus	Lacticaseibacillus rhamnosus	10.1099/ijsem.0.004107
Lactobacillus rhamnosus	Lacticaseibacillus rhamnosus	10.1099/ijsem.0.004107
Lactobacillus rhamnosus	Lacticaseibacillus rhamnosus	10.1099/ijsem.0.004107
Lactobacillus rhamnosus	Lacticaseibacillus rhamnosus	10.1099/ijsem.0.004107
Lactobacillus rhamnosus	Lacticaseibacillus rhamnosus	10.1099/ijsem.0.004107
Lactobacillus rhamnosus	Lacticaseibacillus rhamnosus	10.1099/ijsem.0.004107
Lactobacillus rhamnosus	Lacticaseibacillus rhamnosus	10.1099/ijsem.0.004107
Lactobacillus rhamnosus CNCM I-3690	Lacticaseibacillus rhamnosus	10.1099/ijsem.0.004107
Lactobacillus rhamnosus CNCM I-3690	Lacticaseibacillus rhamnosus	10.1099/ijsem.0.004107
Lactobacillus rhamnosus CNCM I-3690	Lacticaseibacillus rhamnosus	10.1099/ijsem.0.004107
Lactobacillus rhamnosus GG	Lacticaseibacillus rhamnosus	10.1099/ijsem.0.004107
Lactobacillus rhamnosus GG	Lacticaseibacillus rhamnosus	10.1099/ijsem.0.004107
Lactobacillus rhamnosus GG	Lacticaseibacillus rhamnosus	10.1099/ijsem.0.004107
Lactobacillus rhamnosus GG	Lacticaseibacillus rhamnosus	10.1099/ijsem.0.004107
Lactobacillus rhamnosus GG	Lacticaseibacillus rhamnosus	10.1099/ijsem.0.004107
Lactobacillus rhamnosus GG	Lacticaseibacillus rhamnosus	10.1099/ijsem.0.004107
Lactobacillus rhamnosus GG	Lacticaseibacillus rhamnosus	10.1099/ijsem.0.004107
Lactobacillus rhamnosus GG (LGG)	Lacticaseibacillus rhamnosus	10.1099/ijsem.0.004107
Lactobacillus rhamnosus GR-1	Lacticaseibacillus rhamnosus	10.1099/ijsem.0.004107
Lactobacillus rhamnosus HN001	Lacticaseibacillus rhamnosus	10.1099/ijsem.0.004107
Lactobacillus rhamnosus HN001	Lacticaseibacillus rhamnosus	10.1099/ijsem.0.004107
Lactobacillus rhamnosus HN001 (DR20)	Lacticaseibacillus rhamnosus	10.1099/ijsem.0.004107
Lactobacillus rhamnosus IMC 501	Lacticaseibacillus rhamnosus	10.1099/ijsem.0.004107
Lactobacillus rhamnosus KL53A	Lacticaseibacillus rhamnosus	10.1099/ijsem.0.004107
Lactobacillus rhamnosus LC705	Lacticaseibacillus rhamnosus	10.1099/ijsem.0.004107
Lactobacillus rhamnosus LC705 (DSM7061)	Lacticaseibacillus rhamnosus	10.1099/ijsem.0.004107
Lactobacillus rhamnosus LGG	Lacticaseibacillus rhamnosus	10.1099/ijsem.0.004107
Lactobacillus rhamnosus Lr-32	Lacticaseibacillus rhamnosus	10.1099/ijsem.0.004107
Lactobacillus rhamnosus MG4288	Lacticaseibacillus rhamnosus	10.1099/ijsem.0.004107
Lactobacillus rhamnosus Rosell-11	Lacticaseibacillus rhamnosus	10.1099/ijsem.0.004107
Lactobacillus rhamnosus UALr- 06	Lacticaseibacillus rhamnosus	10.1099/ijsem.0.004107
Lactobacillus rhamnosus UALr- 06	Lacticaseibacillus rhamnosus	10.1099/ijsem.0.004107
Lactobacillus rhamnosus W71	Lacticaseibacillus rhamnosus	10.1099/ijsem.0.004107
Lactobacillus sakei	Latilactobacillus sakei	10.1099/ijsem.0.004107
Lactobacillus salivarius	Ligilactobacillus salivarius	10.1099/ijsem.0.004107
Lactobacillus salivarius CECT5713	Ligilactobacillus salivarius	10.1099/ijsem.0.004107
Lactobacillus salivarius MG242	Ligilactobacillus salivarius	10.1099/ijsem.0.004107
Lactobacillus salivarius W24	Ligilactobacillus salivarius	10.1099/ijsem.0.004107
Lactobacillus salivarus UCC118	Ligilactobacillus salivarius	10.1099/ijsem.0.004107
Lactobacillus salivarus UCC118	Ligilactobacillus salivarius	10.1099/ijsem.0.004107
Lactococcus casei	??
Lactococcus lactis	Lactococcus lactis
Lactococcus lactis	Lactococcus lactis
Lactococcus lactis (LL-23)	Lactococcus lactis
Lactococcus lactis (LL-23)	Lactococcus lactis
Lactococcus lactis (LL-23)	Lactococcus lactis
Lactococcus lactis cremoris	Lactococcus lactis
Lactococcus lactis subsp. Cremoris	Lactococcus lactis
Lactococcus lactis subspecies diacetylactis	Lactococcus lactis
Lactococcus plantarum	Lactococcus plantarum
Lactococcus rhamnosus	??
Leuconostac mesenteroids cremoris	Leuconostoc mesenteroides
Leuconostoc cremoris	Leuconostoc mesenteroides
Limosilactobacillus fermentum MG4231 and MG4244	Limosilactobacillus fermentum
Limosilactobacillus fermentum MG4231 and MG4244	Limosilactobacillus fermentum
Pediococcus acidilactici CECT7483	Pediococcus acidilactici
Pediococcus pentosaceus LP28	Pediococcus pentosaceus
Propionibacterium freudenreichii	Propionibacterium freudenreichii
Propionibacterium freudenreichii JS (DSM7067)	Propionibacterium freudenreichii
Propionibacterium freudenreichii subsp. Shermanii	Propionibacterium freudenreichii
Saccharomyces boulardii	Saccharomyces boulardii
Saccharomyces boulardii	Saccharomyces boulardii
Saccharomyces boulardii	Saccharomyces boulardii
Saccharomyces boulardii	Saccharomyces boulardii
Saccharomyces boulardii	Saccharomyces boulardii
Saccharomyces boulardii	Saccharomyces boulardii
Saccharomyces boulardii	Saccharomyces boulardii
Saccharomyces boulardii	Saccharomyces boulardii
Saccharomyces cerevisiae CNCM I-3856	Saccharomyces cerevisiae
Saccharomyces cerevisiae CNCM I-3856	Saccharomyces cerevisiae
Saccharomyces cerevisiae var boulardii CNCM I-1079	Saccharomyces cerevisiae
Saccharomyces florentinus	Saccharomyces florentinus
Streptococcus salivarius K12	Streptococcus salivarius
Streptococcus salivarius ssp. Thermophilus	Streptococcus salivarius
Streptococcus salivarius subsp. Thermophilus	Streptococcus salivarius
Streptococcus salivarius subsp. Thermophilus	Streptococcus salivarius
Streptococcus thermophilus	Streptococcus salivarius
Streptococcus thermophilus	Streptococcus salivarius
Streptococcus thermophilus	Streptococcus salivarius
Streptococcus thermophilus	Streptococcus salivarius
Streptococcus thermophilus	Streptococcus salivarius
Streptococcus thermophilus	Streptococcus salivarius
Streptococcus thermophilus	Streptococcus salivarius
Streptococcus thermophilus	Streptococcus salivarius
Streptococcus thermophilus	Streptococcus salivarius
Streptococcus thermophilus	Streptococcus salivarius
Streptococcus thermophilus	Streptococcus salivarius
Streptococcus thermophilus	Streptococcus salivarius
Streptococcus thermophilus	Streptococcus salivarius
Streptococcus thermophilus	Streptococcus salivarius
Streptococcus thermophilus	Streptococcus salivarius
Streptococcus thermophilus	Streptococcus salivarius
Streptococcus thermophilus	Streptococcus salivarius
Streptococcus thermophilus	Streptococcus salivarius
Streptococcus thermophilus	Streptococcus salivarius
Streptococcus thermophilus	Streptococcus salivarius
Streptococcus thermophilus	Streptococcus salivarius
Streptococcus thermophilus	Streptococcus salivarius
Streptococcus thermophilus	Streptococcus salivarius
Streptococcus thermophilus	Streptococcus salivarius
Streptococcus thermophilus	Streptococcus salivarius
Streptococcus thermophilus	Streptococcus salivarius
Streptococcus thermophilus	Streptococcus salivarius
Streptococcus thermophilus	Streptococcus salivarius
Streptococcus thermophilus	Streptococcus salivarius
Streptococcus thermophilus (CNCM I-2773, CNCM I-2835, CNCM I-2778)	Streptococcus salivarius
Streptococcus thermophilus (CNCM I-2773, CNCM I-2835, CNCM I-2778)	Streptococcus salivarius
Streptococcus thermophilus (CNCM I-2773, CNCM I-2835, CNCM I-2778)	Streptococcus salivarius
Streptococcus thermophilus OLS3059	Streptococcus salivarius
Streptococcus thermophilus OLS3059	Streptococcus salivarius
